# Reallocating time from device-measured sleep, sedentary behaviour or light physical activity to moderate-to-vigorous physical activity is associated with lower cardiovascular disease risk

**DOI:** 10.1101/2020.11.10.20227769

**Authors:** Rosemary Walmsley, Shing Chan, Karl Smith-Byrne, Rema Ramakrishnan, Mark Woodward, Kazem Rahimi, Terence Dwyer, Derrick Bennett, Aiden Doherty

## Abstract

**Background:** Moderate-to-vigorous physical activity (MVPA), light physical activity, sedentary behaviour and sleep have all been associated with cardiovascular disease (CVD). Due to challenges in measuring and analysing movement behaviours, there is uncertainty about how the association with incident CVD varies with the time spent in these different movement behaviours.

**Methods:** We developed a machine-learning model (Random Forest smoothed by a Hidden Markov model) to classify sleep, sedentary behaviour, light physical activity and MVPA from accelerometer data. The model was developed using data from a free-living study of 152 participants who wore an Axivity AX3 accelerometer on the wrist while also wearing a camera and completing a time use diary. Participants in UK Biobank, a prospective cohort study, were asked to wear an accelerometer (of the same type) for seven days, and we applied our machine-learning model to classify their movement behaviours. Using Compositional Data Analysis Cox regression, we investigated how reallocating time between movement behaviours was associated with CVD incidence.

**Findings:** We classified accelerometer data as sleep, sedentary behaviour, light physical activity or MVPA with a mean accuracy of 88% (95% CI: 87, 89) and Cohen’s kappa of 0·80 (95% CI: 0·79, 0·82). Among 87,509 UK Biobank participants, there were 3,424 incident CVD events. Reallocating time from any behaviour to MVPA, or reallocating time from sedentary behaviour to any behaviour, was associated with a lower risk of CVD. For example, for a hypothetical average individual, reallocating 20 minutes/day to MVPA from all other behaviours proportionally was associated with 9% (7%, 10%) lower risk of incident CVD, while reallocating 1 hour/day to sedentary behaviour was associated with 5% (3%, 7%) higher risk.

**Interpretation:** Reallocating time from light physical activity, sedentary behaviour or sleep to MVPA, or reallocating time from sedentary behaviour to other behaviours, was associated with lower risk of incident CVD. Accurate classification of movement behaviours using machine-learning and statistical methods to address the compositional nature of movement behaviours enabled these insights. Public health interventions and guidelines should promote reallocating time to MVPA from other behaviours, as well as reallocating time from sedentary behaviour to light physical activity.

**Funding:** Medical Research Council.
