## Supplementary_tables for "Reallocating time from device-measured sleep, sedentary behaviour or light physical activity to moderate-to-vigorous physical activity is associated with lower cardiovascular disease risk"

### Sheet: Table S1
Table S1: Assignment of fine-grained camera image annotations from the Compendium of Physical Activities to broad movement behaviour classes.
Sleep
7030 sleeping
Sedentary behaviour
occupation;office and administrative support;11580 office/computer work general
occupation;office and administrative support;11580 office wok/computer work general
home activity;miscellaneous;sitting;9060 sitting/lying reading or without observable/identifiable activities
leisure;miscellaneous;sitting;0010 sitting / lying dialysis
transportation;private transportation;16010 driving automobile or light truck (not a semi)
home activity;miscellaneous;sitting;7010 sitting/lying and watching television with TV on as the primary activity
home activity;miscellaneous;sitting;11580 office/computer work general
home activity;miscellaneous;sitting;9055 sitting/lying talking in person/using a mobile phone/smartphone/tablet or talking on the phone/computer (skype chatting)
home activity;miscellaneous;sitting;11580 office work such as writing and typing (with or without eating at the same time)
home activity;eating;13030 eating sitting alone or with someone
home activity;miscellaneous;sitting;9030 sitting desk entertainment/hobby (with or without eating at the same time)
home activity;miscellaneous;sitting;5080 sitting non-desk work (with or without eating at the same time)
occupation;interruption;sitting;11585 sitting meeting/talking to colleagues with or without eating
leisure;miscellaneous;sitting;9060 (generic) sitting/lying reading or without observable/identifiable activities
occupation;interruption;11585 sitting meeting/talking to colleages with or without eating
home activity;leisure;activities for maintenance of a household;miscellaneous;9100 retreat/family reunion activities involving sitting eating relaxing talking with more than one person
home activity;miscellaneous;sitting;9060 sitting/lying reading or without observable activities
leisure;eating;social;13030 eating sitting indoor/outdoor
home activity;leisure;activties for maintenance of a household;miscellaneous;9100 retreat/family reunion activities involving sitting eating relaxing talking with more than one person
occupation;public admin/education/health;education;9065 students/attending seminars or talks
home activity;miscellaneous;sitting;9030 sitting desk work (with or without eating at the same time)
occupation;interruption;sitting;9060 sitting without observable/identifiable activities
leisure;miscellaneous;sitting;9055 sitting talking to person/using the phone
transportation;private transportation;16015 riding in a car or truck
leisure;eating;13030 eating sitting indoor/outdoor
occupation;interruption;13030 eating sitting
home activity;miscellaneous;sitting;9045 sitting playing traditional video game computer game
home activity;miscellaneous;sitting;9030 sitting desk work (with or without eating at the same time)
occupation;interruption;sitting;13030 eating sitting
home activity;leisure;individual activities;9075 sitting arts and crafts carving/wood weaving/spinning wool
home activity;household chores;washing/ironing/mending clothes;5080 knitting sewing sitting
occupation;interruption;sitting;9055 sitting using a mobile phone/smartphone/tablet or talking on the phone/computer (skype meeting etc.)
leisure;miscellaneous;sitting;21000 sitting meeting
leisure;miscellaneous;sitting;21005 (generic) sitting light office writing typing work
occupation;office and administrative support;11580 office work/computer work general
home activity;miscellaneous;sitting;7010 lying and watching television with TV on as the primary activity
leisure;miscellaneous;sitting;9060 (generic) sitting/lying reading or without observable activities
transportation;waiting;7021 sitting
occupation;interruption;11585 sitting meeting/talking to colleagues with or without eating
leisure;religious activities;20000 sitting in church in service attending a ceremony sitting quietly
transportation;private transportation;16030 motor scooter motorcycle
occupation;interruption;9055 sitting using a mobile phone/smartphone/tablet or talking on the phone/computer (skype meeting etc.)
leisure;miscellaneous;21005 (generic) sitting light office writing typing work
home activity;miscellaneous;sitting;7021 sitting without observable actiivties
home activity;leisure;activties for maintenance of a household;with children;5170 sitting playing with child(ren)
home activity;leisure;activities for maintenance of a household;with children;5170 sitting playing with child(ren)
occupation;interruption;9060 (generic) sitting without observable activities
home activity;child/elderly/pet care;child care;5185 child care sitting/kneeling
home activity;miscellaneous;sitting;21010 sitting non-desk work (with or without eating at the same time)
leisure;eating;not-social;13030 eating sitting indoor/outdoor
leisure;miscellaneous;sitting;5080 sitting non-desk work (with or without eating at the same time)
home activity;leisure;activties for maintenance of a household;9100 retreat/family reunion activities involving sitting eating relaxing talking with more than one person
leisure;miscellaneous;sitting;21016 sitting child care only active periods
home activity;leisure;activties for maintenance of a household;5170 sitting playing with child(ren)
home activity;lawn and garden;gardening service;8055 driving tractor
occupation;interruption;9060 (generic) sitting without observable/identifiable activities
home activity;self care;13036 taking medication
leisure;miscellaneous;21000 sitting meeting or talking with others
home activity;self care;13046 having hair or nails done by someone else sitting
home activity;household chores;washing/ironing/mending clothes;5080 knitting sewing wrapping presents sitting
home activity;miscellaneous;sitting;9060 sitting reading or using a mobile phone/smartphone/tablet or talking on the phone/computer (skype chatting)
leisure;miscellaneous;21010 sitting non-desk work (with or without eating at the same time)
occupation;interruption;9060 sitting using a mobile phone/smartphone/tablet or talking on the phone/computer (skype meeting etc.)
leisure;religious activities;20005 sitting in church talking or singing attending a ceremony sitting active
home activity;child/elderly/pet care;child care;5185 child care sitting/kneeling occasional lifting
leisure;miscellaneous;21016 sitting child care only active periods
home activity;miscellaneous;sitting;7021 sitting without observable activities
home activity;leisure;activities for maintenance of a household;with animals;5190 sitting playing with animals active periods
transportation;public transportation;16016 riding in a bus or train
leisure;sports;water activities;18012 boating power passenger
Light physical activity
home activity;household chores;preparing meals/cooking/washing dishes;5035 kitchen activity general cooking/washing/dishes/cleaning up
home activity;miscellaneous;walking;17150 walking household without observable loads
home activity;miscellaneous;walking;5165 (generic) walking non-cleaning task such as closing windows lock door putting away items
leisure;miscellaneous;walking;21070 (generic) walking and occasional standing (no more than two consecutive images)
transportation;walking;17161 walking not as the single means of transports e.g.from house to transports or vice versa/from car to places or vice versa/between transports
leisure;miscellaneous;walking;5060 shopping miscellaneous
occupation;interruption;11791 walking on job in office or lab area
home activity;miscellaneous;standing;9050 standing talking in person/on the phone/computer (skype chatting) or using a mobile phone/smartphone/tablet
home activity;household chores;washing/ironing/mending clothes;5090 folding or hanging clothes/put clothes in or out of washer or dryer/packing suitcase limited walking
home activity;miscellaneous;standing;9070 standing reading or without observable/identifiable activities
occupation;interruption;walking;11791 walking on job in office or lab area
occupation;manufacturing;11115 chef
home activity;self care;13040 (generic) self care such as grooming/washing hands/shaving/brushing teeth/putting on make-up not eliminating and bathing (not necessary in the toilet)
occupation;office and administrative support;11600 (generic) standing tasks such as store clerk/libarian/packing boxes/repair heavy parts
leisure;miscellaneous;5060 shopping miscellaneous
home activity;household chores;washing/ironing/mending clothes;5070 ironing
leisure;miscellaneous;standing;9050 standing talking in person/using a phone/smartphone/tablet
home activity;miscellaneous;walking;5147 walking moving away light items (pens/papers/keys not included)
occupation;miscellaneous;11475 (generic) manual labour
occupation;interruption;standing;9050 standing talking in person/using a phone/smartphone/tablet
occupation;personal services;11413 kitchen maid
home activity;household chores;grocery shopping;5060 shopping
home activity;home repair;indoor;6126 home repair miscellaneous
leisure;miscellaneous;standing;9070 standing reading or without observable/identifiable activities
transportation;waiting;7040 standing in a line
home activity;child/elderly/pet care;child care;5185 child care sitting/kneeling occasional lifting
home activity;miscellaneous;standing;9071 (generic) standing miscellaneous
leisure;miscellaneous;standing;9071 (generic) standing miscellaneous
occupation;interruption;standing;9070 standing reading or without observable/identifiable activities
home activity;miscellaneous;standing;9020 standing writing/drawing/painting
home activity;leisure;individual activities;10074 playing musical instruments
occupation;interruption;5041 kitchen activity in the working place
home activity;miscellaneous;walking;17140 using crutches or frame
occupation;interruption;9050 standing talking in persone/using a phone/smartphone/tablet
home activity;leisure;individual activities;9085 standing arts and crafts/sand painting/carving weaving
home activity;miscellaneous;5025 (generic) multiple household tasks all at once including standing/lifting/sitting
home activity;miscellaneous;standing;9070 standing reading or without obvious activities
home activity;household chores;washing/ironing/mending clothes;5095 putting away /gathering clothes involving walking
home activity;lawn and garden;lawn care service;8135 planting potting transplanting seedlings or plants
occupation;interruption;standing;9071 (generic) standing miscellaneous
transportation;walking;9050 standing miscellaneous (talking to others etc.)
occupation;interruption;miscellaneous;5041 kitchen activity in the working place
home activity;household chores;house cleaning;miscellaneous;5100 making bed/changing linens
occupation;interruption;standing;9015 standing scanning documents
home activity;household chores;house cleaning;furniture;5032 dusting or polishing furniture
home activity;eating;13035 eating standing alone or with others
occupation;miscellaneous;11870 working in scene shop theatre actor backstage employee
occupation;office and administrative support;11600 (generic) standing tasks such as store clerk/librarian/packing boxes/repair heavy parts
home activity;miscellaneous;standing;9050 standing talking in person on the phone/computer (skype chatting) or using a mobileo phone/smartphone/tablet
home activity;household chores;house cleaning;floors;5010 cleaning sweeping carpet or floors
leisure;sports;ball games;15090 bowling
home activity;self care;13020 dressing/undressing
occupation;interruption;9070 standing reading or without observable/identifiable activities
leisure;music playing;10074 playing musical instruments
home activity;home repair;indoor;6205 sharpening tools
home activity;home repair;indoor;6124 hammering nails
home activity;child/elderly/pet care;child care;5186 child care standing occasional lifting
occupation;interruption;13035 eating standing
home activity;child/elderly/pet care;pet care;5197 household animal care aside from feeding
leisure;recreation;outdoor;5171 standing playing with child(ren)
occupation;interruption;miscellaneous;13009 toilet break
home activity;household chores;house cleaning;miscellaneous;5148 watering plants
occupation;miscellaneous;11475 (generic) manual or unskilled labour
occupation;interruption;standing;9020 standing writing/drawing/painting
leisure;eating;social;13035 eating standing indoor/outdoor
home activity;household chores;house cleaning;floors;5131 scrubbing floors on hands and knees scrubbing bathroom bathtub
occupation;public admin/education/health;education;09071 teaching standing
home activity;household chores;preparing meals/cooking/washing dishes;5051 serving food/setting table implied walking and standing
home activity;household chores;preparing meals/cooking/washing dishes;5035 cleaning up table after meal implied walking (e.g. leaving from eating table to the kitchen)
leisure;eating;not-social;5060 buying foods or drinks as a takeaway
leisure;miscellaneous;21070 (generic) walking/standing combination indoor
home activity;self care;13009 toilet eliminating or squatting
home activity;self care;13045 hairstyling standing
home activity;lawn and garden;gardening service;8230 watering garden
occupation;interruption;13009 toilet break
leisure;miscellaneous;standing;9070 standing reading or without obvious activities
home activity;leisure;activities for maintenance of a household;miscellaneous;9101 retreat/family reunion activities playing games with more than one person
occupation;interruption;9015 standing scanning documents
home activity;child/elderly/pet care;child care;5183 standing holding child
occupation;interruption;9070 standing reading or without obvious activities
leisure;miscellaneous;standing;9020 standing writing/drawing/painting
leisure;religious activities;20039 walking/standing combination for religious purposes usher
leisure;recreation;indoor;9020 drawing writing painting standing
leisure;miscellaneous;21017 standing child care only active periods
home activity;child/elderly/pet care;pet care;5053 feeding household animals
leisure;eating;13035 eating standing indoor/outdoor
leisure;miscellaneous;9071 (generic) standing miscellaneous indoor or outdoor
leisure;sports;conditioning;2115 upper body exercise arm ergometer
occupation;interruption;standing;9050 standing talking in persone/using a phone/smartphone/tablet
home activity;self care;13000 getting ready for bed standing
leisure;eating;social;5060 buying foods or drinks as a takeaway
home activity;home repair;indoor;5160 standing light effort tasks
transportation;walking;9071 standing miscellaneous (talking to others etc.)
occupation;interruption;standing;13035 eating standing
occupation;interruption;9020 standing writing/drawing/painting
home activity;lawn and garden;gardening service;8220 walking applying fertilizer or seeding a lawn push applicator
leisure;eating;5060 buying foods or drinks as a takeaway
leisure;religious activities;20030 standing talking in church
leisure;eating;not-social;13035 eating standing indoor/outdoor
occupation;public admin/education/health;education;9071 teaching standing
home activity;household chores;washing/ironing/mending clothes;5082 sewing with a machine
Moderate-to-vigorous physical activity
transportation;private transportation;1010 bicycling
transportation;walking;17165 walking the dog
occupation;interruption;17133 walking upstairs
leisure;miscellaneous;walking;17031 loading /unloading a car implied walking
home activity;child/elderly/pet care;child care;5181 walking and carrying child
home activity;lawn and garden;gardening service;8050 digging spading filling garden compositing
leisure;sports;miscellaneous;17082 hiking or walking at a normal pace through fields and hillsides
home activity;lawn and garden;tree and shrub service;8025 clearing light brush thinning garden
home activity;lawn and garden;lawn care service;8165 raking lawn
occupation;interruption;walking;11795 walking on job and carrying light objects such as boxes or pushing trolleys
leisure;sports;water activities;18070 canoeing/rowing
home activity;lawn and garden;lawn care service;8080 laying crushed rock
leisure;sports;gymnasium and athletics;athletics;12150 running
leisure;sports;ball games;15235 football or baseball playing catch
home activity;miscellaneous;standing;5146 standing packing/unpacking household items occasional lifting
home activity;lawn and garden;gardening service;8245 gardening/picking up fruits vegetables flowers
leisure;miscellaneous;walking;17105 pushing a wheelchair non-occupational
leisure;sports;ball games;15680 tennis doubles
home activity;lawn and garden;gardening service;8192 shovelling dirt or mud
leisure;sports;miscellaneous;17082 hiking or walking at a normal pace through fields and hillsides
leisure;dancing;3010 ballet modern or jazz general rehearsal or class
leisure;sports;conditioning;2060 health club exercise
leisure;sports;ball games;15690 tennis singles
home activity;lawn and garden;lawn care service;8095 mowing lawn
occupation;public admin/education/health;health;11615 nursing patient care
occupation;miscellaneous;11615 (generic) standing lifting items continuously with limited walking
leisure;miscellaneous;17031 loading /unloading a car implied walking
leisure;sports;conditioning;2019 bicycling stationary RPM/Spin bike class
home activity;leisure;activties for maintenance of a household;with animals;5192 walking/running playing with animals active periods
home activity;lawn and garden;gardening service;8192 shoveling dirt or mud
home activity;household chores;house cleaning;furniture;5020 cleaning heavy such as car/windows/garage
leisure;sports;conditioning;2048 elliptical trainer
occupation;interruption;11795 walking on job and carrying light objects such as boxes or pushing trolleys
leisure;sports;conditioning;2050 resistance training
leisure;sports;conditioning;2070 rowing stationary ergometer
leisure;recreation;outdoor;5175 walking/running playing with child(ren)
leisure;sports;conditioning;2010 bicycling stationary
leisure;sports;conditioning;2120 water aerobics water calisthenics water exercise
home activity;home repair;outdoor;6020 automobile body work
occupation;agriculture/forestry/fishing;11192 taking care of animals
leisure;miscellaneous;standing;21017 standing child care only active periods
leisure;sports;conditioning;2065 stair-treadmill ergometer general
home activity;household chores;washing/ironing/mending clothes;5092 washing clothes by hand (with or without hanging wash)
leisure;miscellaneous;walking;17133 walking upstairs
transportation;walking;12150 running
occupation;interruption;walking;17070 walking downstairs
home activity;household chores;house cleaning;floors;5140 sweeping garage sidewalk or outside of house
occupation;interruption;walking;17133 walking upstairs
occupation;agriculture/forestry/fishing;11540 shovelling digging ditches
occupation;construction;11050 carrying heavy loads
transportation;walking;17250 walking as the single means to a destination not to work or class
leisure;miscellaneous;walking;17070 descending stairs
home activity;miscellaneous;walking;5121 walking with moving and lifting loads such as bikes and furniture
transportation;walking;17270 walking as the single means to work or class (not from)

### Sheet: Table S2
Table S2: Features of accelerometry signal used for behaviour classification.
Feature	Description
enmoTrunc	Euclidean Norm Minus One truncated below at 0
mean	Mean
sd	Standard Deviation
coefvariation	Coefficient of Variation
median	Median
min	Minimum
max	Maximum
25thp	25th percentile
75thp	75th percentile
autocorr	Autocorrelation
fmax	Frequency of signal with highest power
pmax	Maximal power of signal
fmaxband	Frequency of signal with highest power between 0·3 and 3 Hz
pmaxband	Maximal power of signal between 0·3 and 3 Hz
entropy	Entropy
fft1	Power at 1Hz
fft2	Power at 2Hz
fft3	Power at 3Hz
fft4	Power at 4Hz
fft5	Power at 5Hz
fft6	Power at 6Hz
fft7	Power at 7Hz
fft8	Power at 8Hz
fft9	Power at 9Hz
fft10	Power at 10Hz
fft11	Power at 11Hz
fft12	Power at 12Hz
MAD	Mean Amplitude Deviation
MPD	Mean Power Deviation
skew	Skew
kurt	Kurtosis
f1	Frequency of signal with highest power between 0·3 and 15 Hz
p1	Maximal power of signal between 0·3 and 15 Hz
f2	Frequency of signal with second highest power
p2	Second highest power of signal
f625	Frequency of signal with highest power between 0·6 and 2·5 Hz
p625	Maximal power of signal between 0·6 and 2·5 Hz
totalPower	Total power for frequencies between 0·3 and 15 HzHzH
vmfft1	Power at 1/30 Hz
vmfft2	Power at 2/30 Hz
vmfft3	Power at 3/30 Hz
vmfft4	Power at 4/30 Hz
vmfft5	Power at 5/30 Hz
vmfft6	Power at 6/30 Hz
vmfft7	Power at 7/30 Hz
vmfft8	Power at 8/30 Hz
vmfft9	Power at 9/30 Hz
vmfft10	Power at 10/30 Hz
vmfft11	Power at 11/30 Hz
vmfft12	Power at 12/30 Hz

### Sheet: Table S3
Table S3: Definition of variables from UK Biobank data included in statistical models.
Characteristic	Source	Notes	UK Biobank field	Coding
OUTCOME
Age at first cardiovascular disease event	Death Registry, HES.	First appearance of ICD-10 codes I20-25 (IHD) or I60-69 (stroke) in either HES or death register data.	Derived from Category 100093, Category 2000.
Age at loss-to-follow-up	Death Registry.	Earliest of: date of latest study data available and date of non-cardiovascular disease death.	Derived from Category 100093.
EXPOSURE
Sleep	Accelerometry.	Derived using machine learning methods described in main text.	Derived from 90001.
Sedentary behaviour	Accelerometry.	Derived using machine learning methods described in main text.	Derived from 90001.
Light physical activity	Accelerometry.	Derived using machine learning methods described in main text.	Derived from 90001.
Moderate-to-vigorous physical activity	Accelerometry.	Derived using machine learning methods described in main text.	Derived from 90001.
EXCLUSION VARIABLES – MAIN ANALYSIS
Prior HES-recorded cardiovascular disease	HES.	Appearance of ICD-10 codes I20-25 (ischaemic heart disease) or I60-69 (cerebrovascular diseases) in HES data prior to accelerometer wear.	Derived from Category 2000.
Prior self‑reported cardiovascular disease	Baseline.	Self-reported heart attack or stroke.	Derived from 6150.
ADJUSTMENT VARIABLES – MAIN ANALYSIS
Age	Baseline.	Age used as the timescale in Cox regression analysis; participants entered study at the end of accelerometer wear.	Derived from 21022.
Sex	Baseline.	Used to stratify analysis.	31	Female, Male.
Ethnicity	Baseline.		Derived from 21000.	Asian, Black, Other, White .
Smoking status	Baseline.		20116	Never smoker, Ex-smoker, Current smoker.
Frequency of alcohol consumption	Baseline.		Derived from 1558.	Never, <3 times/week, 3+ times/week.
Education	Baseline.		Derived from 6138.	School leaver, Further education (education beyond O‑Levels/CSEs, excluding college/ university degree) and Higher education (college/university degree).
Townsend Deprivation Index	Baseline.	Townsend Deprivation Index of address at time of UKB baseline assessment.	Derived from 189.	Divided by quartile in the study population.
Daily servings of fresh fruit and vegetables.	Baseline.		Derived from 1289, 1299, 1309.	Less than one coded as 0·5, then sum of 1289, 1299, 1309. Categorised as < 3, 3-4·9, 5-7·9, 8+ servings/ day.
Frequency of red and processed meat consumption.	Baseline.		Derived from 1369, 1379, 1389, 1349.	Less than one coded as 0·5, then sum of 1369, 1379, 1389. Categorised as <1, 1-1·9, 2-3·9, 4+ times/ week.
Frequency of oily fish consumption.	Baseline.		Derived from 1329.	< 1, 1, 2-4, >4 times/week.
ADJUSTMENT VARIABLES – ADDITIONAL SEQUENTIAL ADJUSTMENT
BMI	Baseline.		21001	Categorised for descriptive analyses as Underweight (<18·5kgm-2 ), Normal weight (18·5 -24·9 kgm-2), Overweight (25 -29·9 kgm-2 ), Obese (30+ kgm-2).
EXCLUSION VARIABLES – SENSTIVITY ANALYSIS FOR REVERSE CAUSALITY
Medication for diabetes, cholesterol or blood pressure	Baseline.		6178
Self-reported overall health rating	Baseline.		2178
Prior primary admission for disease of the circulatory system.	HES.	Hospital admission with primary diagnosis of I00-I99 before accelerometer wear.	Derived from Category 2000.
NEGATIVE CONTROL OUTCOME – SENSITIVITY ANALYSIS FOR RESIDUAL CONFOUNDING
Age at first accident unrelated to movement behaviour.	HES.	First appearance of ICD-10 codes V00-09, V20-99, W20-W99, X00-X99, Y00- Y09.	Derived from Category 100093, Category 2000.
Age at loss-to-follow-up	Death Registry.	Earliest of: date of latest study data available and date of non-accidental death.	Derived from Category 100093.

### Sheet: Table S4
Table S4: Characteristics of CAPTURE-24 participants.
	n (%)
Overall	152
Age, years
18-29	39 (26)
30-39	41 (27)
40-49	24 (16)
50-59	21 (14)
60-69	17 (11)
70-79	7 (5)
80-91	2 (1)
Not recorded	1 (1)
Sex
Female	99 (65)
Male	53 (35)

### Sheet: Table S5
Table S5: Minute-wise confusion matrix for machine-learned classification of behaviours in accelerometer data from 152 CAPTURE-24 participants in Leave-One-Participant-Out Cross-Validation.
Model-assigned label:	Sleep	Sedentary behaviour	Light physical activity	Moderate-to-vigorous physical activity
‘Ground truth’:
Sleep	51347	980	215	0
Sedentary behaviour	2321	53052	5717	87
Light physical activity	54	4986	22217	1533
Moderate-to-vigorous physical activity	6	160	2434	4978

### Sheet: Table S6
Table S6: Coefficient of first isometric log-ratio pivot coordinate* for each movement behaviour estimated using a multivariable-adjusted Compositional Data Analysis Cox regression model.
Movement behaviour variable	exp(β) (95% CI)
Pivot coordinate: Sleep vs All other behaviours	0·94 (0·82, 1·08)
Pivot coordinate: SB vs All other behaviours	1·33 (1·19, 1·48)
Pivot coordinate: LIPA vs All other behaviours	0·92 (0·83, 1·02)
Pivot coordinate: MVPA vs All other behaviours	0·87 (0·84, 0·89)
*See Supplementary Material. Model based on 3,424 events in 87,509 participants. Model used age as the timescale, was stratified by sex and was additionally adjusted for ethnicity, smoking status, alcohol consumption, fresh fruit and vegetable consumption, red and processed meat consumption, oily fish consumption, deprivation and education.
